# Rare Non-coding Variation Identified by Large Scale Whole Genome Sequencing Reveals Unexplained Heritability of Type 2 Diabetes

**DOI:** 10.1101/2020.11.13.20221812

**Authors:** Jennifer Wessel, Timothy D Majarian, Heather M Highland, Sridharan Raghavan, Mindy D Szeto, Natalie R Hasbani, Paul S de Vries, Jennifer A Brody, Chloé Sarnowski, Daniel DiCorpo, Xianyong Yin, Bertha Hidalgo, Xiuqing Guo, James Perry, Jeffrey R O’Connell, Samantha Lent, May E Montasser, Brian E Cade, Deepti Jain, Heming Wang, Peitao Wu, Silvia Bonàs-Guarch, Ricardo D’Oliveira Albanus, Aaron Leong, Irene Miguel-Escalada, Arushi Varshney, NHLBI Trans-Omics for Precision Medicine (TOPMed) Consortium, TOPMed Anthropometry, DIAMANTE, Gregory L Kinney, Lisa R Yanek, Leslie Lange, Marcio Almeida, Juan M Peralta, Stella Aslibekyan, Abigail S Baldridge, Alain G Bertoni, Lawrence F Bielak, Donald W Bowden, Chung-Shiuan Chen, Yii-Der Ida Chen, Seung Hoan Choi, Won Jung Choi, Dawood Darbar, James S Floyd, Barry I Freedman, Mark O Goodarzi, Ryan Irvin, Rita R Kalyani, Tanika Kelly, Seonwook Lee, Ching-Ti Liu, Douglas Loesch, JoAnn E Manson, Rami Nassir, Nicholette D Palmer, James S Pankow, Laura J Rasmussen-Torvik, Alexander P Reiner, Elizabeth Selvin, Aladdin H Shadyab, Jennifer A Smith, Daniel E Weeks, Lu-Chen Weng, Huichun Xu, Jie Yao, Zachary Yoneda, Wei Zhao, Jorge Ferrer, Anubha Mahajan, Mark I McCarthy, Stephen Parker, Alvaro Alonso, Donna K Arnett, John Blangero, Eric Boerwinkle, Michael H Cho, Adolfo Correa, L. Adrienne Cupples, Joanne E Curran, Ravindranath Duggirala, Patrick T Ellinor, Jiang He, Susan R Heckbert, Sharon LR Kardia, Ryan W Kim, Charles Kooperberg, Simin Liu, Steven A Lubitz, Rasika A Mathias, Stephen McGarvey, Braxton D Mitchell, Alanna C Morrison, Patricia A Peyser, Bruce M Psaty, Susan Redline, Dan Roden, M. Benjamin Shoemaker, Nicholas L Smith, Kent D Taylor, Ramachandran S Vasan, Karine A Viaud-Martinez, Jose C Florez, James G Wilson, Robert Sladek, Josée Dupuis, Stephen S Rich, Jerome I Rotter, James B Meigs, Alisa K Manning

## Abstract

Type 2 diabetes is increasing in all ancestry groups^1^. Part of its genetic basis may reside among the rare (minor allele frequency <0.1%) variants that make up the vast majority of human genetic variation^2^. We analyzed high-coverage (mean depth 38.2x) whole genome sequencing from 9,639 individuals with T2D and 34,994 controls in the NHLBI’s Trans-Omics for Precision Medicine (TOPMed) program^2^ to show that rare, non-coding variants that are poorly captured by genotyping arrays or imputation panels contribute h^2^=53% (P=4.2×10^−5^) to the genetic component of risk in the largest (European) ancestry subset. We coupled sequence variation with islet epigenomic signatures^3^ to annotate and group rare variants with respect to gene expression^4^, chromatin state^5^ and three-dimensional chromatin architecture^6^, and show that pancreatic islet regulatory elements contribute to T2D genetic risk (h^2^=8%, P=2.4×10^−3^). We used islet annotation to create a non-coding framework for rare variant aggregation testing. This approach identified five loci containing rare alleles in islet regulatory elements that suggest novel biological mechanisms readily linked to hypotheses about variant-to-function. Large scale whole genome sequence analysis reveals the substantial contribution of rare, non-coding variation to the genetic architecture of T2D and highlights the value of tissue-specific regulatory annotation for variant-to-function discovery.

---

Type 2 diabetes prevalence has exploded globally in all continental ancestry groups^1^. Large-scale genome-wide association studies (GWAS) have identified hundreds of T2D-associated genetic variants, most of which lie in the non-coding genome^7,8^. Twin studies in Europeans suggest genetic contributions to T2D risk (heritability) estimates of up to 72%^9^, but the discovered variants from GWAS in the same ancestry account for just 18% of T2D heritability^10^ some of which localizes to specific classes of pancreatic islet-specific enhancers^6^. “Missing heritability” may reside among the rare variants that make up the vast majority of human genetic variation and that are not interrogated by GWAS, despite initial suggestions from small samples of exome and low-pass whole genome sequencing^11-16^ that rare variants make a limited contribution to T2D heritability^13^. Here, we analyzed large-scale, multi-ancestry, high-coverage whole genome sequencing (WGS) from the NHLBI’s Trans-Omics for Precision Medicine (TOPMed) program^2^ and show that rare, non-coding variation contributes to T2D heritability. The non-coding genome provides no obvious framework for aggregating rare variants for association tests, so we used islet epigenomic signatures to annotate and group variants with respect to gene expression, chromatin state and three-dimensional chromatin architecture^4-6,17^. With this approach, we determined the global contribution of rare variation to T2D heritability, refined heritability estimates in the context of islet epigenomic signatures and used islet epigenomic annotation to frame genome-wide rare variant testing for novel discovery in the non-coding genome.
