## Supplementary material for "Rare Non-coding Variation Identified by Large Scale Whole Genome Sequencing Reveals Unexplained Heritability of Type 2 Diabetes": Funding

### Sheet: TOPMed Omics Support
TOPMed Omics Support Table.
TOPMed Accession #	TOPMed Project	Parent Study	TOPMed Phase	Omics Center*	Omics Support
phs000956	Amish	Amish	1	Broad Genomics	3R01HL121007-01S1
phs001211	AFGen	ARIC AFGen	1	Broad Genomics	3R01HL092577-06S1
phs001211	VTE	ARIC	2	Baylor	3U54HG003273-12S2 / HHSN268201500015C
phs001189	AFGen	CCAF	1	Broad Genomics	3R01HL092577-06S1
phs000954	CFS	CFS	1	NWGC	3R01HL098433-05S1
phs000954	CFS	CFS	3.5	NWGC	HHSN268201600032I
phs001368	CHS	CHS	3	Baylor	HHSN268201600033I
phs001368	VTE	CHS VTE	2	Baylor	3U54HG003273-12S2 / HHSN268201500015C
phs000951	COPD	COPDGene	2.5	Broad Genomics	HHSN268201500014C
phs000951	COPD	COPDGene	1	NWGC	3R01HL089856-08S1
phs000951	COPD	COPDGene	2	Broad Genomics	HHSN268201500014C
phs001412	AA_CAC	DHS	2	Broad Genomics	HHSN268201500014C
phs000974	AFGen	FHS AFGen	1	Broad Genomics	3R01HL092577-06S1
phs000974	FHS	FHS	1	Broad Genomics	3U54HG003067-12S2
phs001218	AA_CAC	GeneSTAR AA_CAC	2	Broad Genomics	HHSN268201500014C
phs001218	GeneSTAR	GeneSTAR	legacy	Illumina	R01HL112064
phs001218	GeneSTAR	GeneSTAR	2	Psomagen	3R01HL112064-04S1
phs001345	HyperGEN_GENOA	GENOA	2	NWGC	3R01HL055673-18S1
phs001345	AA_CAC	GENOA AA_CAC	2	Broad Genomics	HHSN268201500014C
phs001217	GenSalt	GenSalt	2	Baylor	HHSN268201500015C
phs001359	GOLDN	GOLDN	2	NWGC	3R01HL104135-04S1
phs000993	AFGen	HVH	1	Broad Genomics	3R01HL092577-06S1
phs000993	VTE	HVH VTE	2	Baylor	3U54HG003273-12S2 / HHSN268201500015C
phs001293	HyperGEN_GENOA	HyperGEN	2	NWGC	3R01HL055673-18S1
phs000964	JHS	JHS	1	NWGC	HHSN268201100037C
phs001416	AA_CAC	MESA AA_CAC	2	Broad Genomics	HHSN268201500014C
phs001416	MESA	MESA	2	Broad Genomics	3U54HG003067-13S1
phs001062	AFGen	MGH_AF	1.4; 1.5; 2.4	Broad Genomics	3U54HG003067-12S2 / 3U54HG003067-13S1; 3U54HG003067-12S2 / 3U54HG003067-13S1; 3UM1HG008895-01S2
phs001062	AFGen	MGH_AF	1	Broad Genomics	3R01HL092577-06S1
phs001024	AFGen	Partners	1	Broad Genomics	3R01HL092577-06S1
phs001215	SAFS	SAFS	1	Illumina	3R01HL113323-03S1
phs001215	SAFS	SAFS	legacy	Illumina	R01HL113322
phs000972	Samoan	Samoan	1	NWGC	HHSN268201100037C
phs000972	Samoan	Samoan	2	NYGC	HHSN268201500016C
phs000997	AFGen	VAFAR	1.5; 2.4; 5.3	Broad Genomics	3U54HG003067-12S2 / 3U54HG003067-13S1; 3UM1HG008895-01S2; 3UM1HG008895-01S2
phs000997	AFGen	VAFAR	1	Broad Genomics	3R01HL092577-06S1
phs001032	AFGen	VU_AF	1	Broad Genomics	3R01HL092577-06S1
phs001237	WHI	WHI	2	Broad Genomics	HHSN268201500014C
*Baylor = Baylor College of Medicine Human Genome Sequencing Center; Broad Genomics = Broad Institute Genomics Platform; Illumina = Illumina; NWGC = Northwest Genomics Center; NYGC = New York Genome Center; Psomagen = Psomagen

### Sheet: Study etc Support
Study-Specific, Resource and Individual Acknowledgements.
Amish	We gratefully thank our Amish community and research volunteers for their long-standing partnership in research, and acknowledge the dedication of our Amish liaisons, field workers and the Amish Research Clinic staff, without which these studies would not have been possible. The Amish studies are supported by grants and contracts from the NIH, including R01 AG18728, R01 HL088119, U01 GM074518, U0…
Atherosclerosis Risk in Communities	ARIC: The Atherosclerosis Risk in Communities study has been funded in whole or in part with Federal funds from the National Heart, Lung, and Blood Institute, National Institutes of Health, Department of Health and Human Services (contract numbers HHSN268201700001I, HHSN268201700002I, HHSN268201700003I, HHSN268201700004I and HHSN268201700005I). The authors thank the staff and participants of the …
CCAF	This study was supported by the National Institutes of Health (NIH) grants R01 HL 090620 and R01 HL 111314, the NIH National Center for Research Resources for Case Western Reserve University and Cleveland Clinic Clinical and Translational Science Award UL1-RR024989, the Cleveland Clinic Department of Cardiovascular Medicine philanthropy research funds, and the Tomsich Atrial Fibrillation Research…
CFS Sleep Apnea	The Cleveland Family Study has been supported by National Institutes of Health grants (R01-HL046380, KL2-RR024990, R35-HL135818, and R01-HL113338).
CHS	This research was supported by contracts HHSN268201200036C, HHSN268200800007C, HHSN268201800001C, N01HC55222, N01HC85079, N01HC85080, N01HC85081, N01HC85082, N01HC85083, N01HC85086, and grants R01HL120393, U01HL080295 and U01HL130114 from the National Heart, Lung, and Blood Institute (NHLBI), with additional contribution from the National Institute of Neurological Disorders and Stroke (NINDS). Ad…
COPDGene	Grant Support and Disclaimer
	COPDGene was supported by Award Number U01 HL089897 and Award Number U01 HL089856 from the National Heart, Lung, and Blood Institute. The content is solely the responsibility of the authors and does not necessarily represent the official views of the National Heart, Lung, and Blood Institute or the National Institutes of Health.
	COPD Foundation Funding
	COPDGene is also supported by the COPD Foundation through contributions made to an Industry Advisory Board comprised of AstraZeneca, Boehringer-Ingelheim, Genentech, GlaxoSmithKline, Novartis, Pfizer, Siemens, and Sunovion.
DiabetesHS	The Diabetes Heart Study (DHS) and the African American Diabetes Heart Study (AA-DHS) were supported by R01 AG058921, R01 HL92301, R01 HL67348, R01 NS058700, R01 NS075107, R01 AR48797, R01 DK071891, M01 RR07122, F32 HL085989 and P60 AG10484.
Framingham Heart Study	WGS for "NHLBI TOPMed: Whole Genome Sequencing and Related Phenotypes in the Framingham Heart Study (phs000974.v1.p1) was performed at the Broad Institute of MIT and Harvard (3R01HL092577-06S1 (AFGen)). This research was conducted in part using data and resources from the Framingham Heart Study of the National Heart Lung and Blood Institute of the National Institutes of Health and Boston Universi…
GeneSTAR	GeneSTAR was supported by grants from the National Institutes of Health/National Heart, Lung, and Blood Institute (U01 HL72518, HL087698, HL49762, HL59684, HL58625, HL071025, HL092165, HL099747, K23HL105897, HL112064), by grants from the National Institutes of Health/National Institute of Nursing Research (NR0224103, NR008153), by a grant from the National Institutes of Health/National Institute …
GENOA	Support for GENOA was provided by the National Heart, Lung and Blood Institute (HL054457, HL054464, HL054481, HL119443, HL085571, and HL087660) of the National Institutes of Health. We would like to thank the Mayo Clinic Genotyping Core, the DNA Sequencing and Gene Analysis Center at the University of Washington, and the Broad Institute for their genotyping and sequencing services. We would also …
GenSalt	Research reported in this publication was supported by the National Institute of General Medical Sciences of the National Institutes of Health under Award Number P20GM109036 and by research grants U01HL072507, R01HL087263, and R01HL090682 from the National Heart Lung and Blood Institute of the National Institutes of Health, Bethesda, Maryland, USA. The content is solely the responsibility of the …
GOLDN	GOLDN biospecimens, baseline phenotype data, and intervention phenotype data were collected with funding from National Heart, Lung and Blood Institute (NHLBI) grant U01 HL072524. Whole-genome sequencing in GOLDN was funded by NHLBI grant R01 HL104135-04S1. We thank GOLDN participants and investigators for their significant contributions.
HVH	The Heart and Vascular Health Study was supported by grants HL068986, HL085251, HL095080, and HL073410 from the National Heart, Lung, and Blood Institute.
HyperGEN	The HyperGEN Study is part of the National Heart, Lung, and Blood Institute (NHLBI) Family Blood Pressure Program; collection of the data represented here was supported by grants U01 HL054472 (MN Lab), U01 HL054473 (DCC), U01 HL054495 (AL FC), and U01 HL054509 (NC FC). The HyperGEN: Genetics of Left Ventricular Hypertrophy Study was supported by NHLBI grant R01 HL055673 with whole-genome sequenci…
Jackson Heart Study	The Jackson Heart Study is supported and conducted in collaboration with Jackson State University (HHSN268201800013I), Tougaloo College (HHSN268201800014I), the Mississippi State Department of Health (HHSN268201800015I) and the University of Mississippi Medical Center (HHSN268201800010I, HHSN268201800011I and HHSN268201800012I) contracts from the National Heart, Lung, and Blood Institute (NHLBI) …
MESA & MESA Family	Whole genome sequencing (WGS) for the Trans-Omics in Precision Medicine (TOPMed) program was supported by the National Heart, Lung and Blood Institute (NHLBI). WGS for “NHLBI TOPMed: Multi-Ethnic Study of Atherosclerosis (MESA)” (phs001416.v1.p1) was performed at the Broad Institute of MIT and Harvard (3U54HG003067-13S1). Centralized read mapping and genotype calling, along with variant quality m…
	MESA and the MESA SHARe projects are conducted and supported by the National Heart, Lung, and Blood Institute (NHLBI) in collaboration with MESA investigators. Support for MESA is provided by contracts 75N92020D00001, HHSN268201500003I, N01-HC-95159, 75N92020D00005, N01-HC-95160, 75N92020D00002, N01-HC-95161, 75N92020D00003, N01-HC-95162, 75N92020D00006, N01-HC-95163, 75N92020D00004, N01-HC-95164…
MGH	MGH: Dr. Ellinor is supported by the National Institutes of Health (1RO1HL092577, R01HL128914, K24HL105780), the American Heart Association (18SFRN34110082), and by the Fondation Leducq (14CVD01).
Partners	Partners: Dr. Lubitz is supported by NIH grant 1R01HL139731 and American Heart Association 18SFRN34250007.
San Antonio Family Study	SAFS: Collection of the San Antonio Family Study (SAFS) data was supported in part by the following grants from the National Institutes of Health: P01 HL045522; R01 MH078111; R01 MH078143; R01 MH083824; R01 DK042273; R01 DK047482; and R01 DK053889. Whole genome sequencing of the SAFS subjects was supported by U01 DK085524 and R01 HL113323. We are very grateful to the participants of the San Anton…
Samoan	Samoan Study - Data collection was funded by NIH grant R01-HL093093. We thank the Samoan participants of the study and local village authorities. We acknowledge the support of the Samoan Ministry of Health and the Samoa Bureau of Statistics for their support of this research.
VAFAR	VAFAR was established with support from the American Heart Association (CRP7420009; Shoemaker) and is currently supported by an NIH K23 grant (HL127704; Shoemaker).
VU_AF	NIH/NHLBI R01 HL138737; T32 HL139439
WHI	The WHI program is funded by the National Heart, Lung, and Blood Institute, National Institutes of Health, U.S. Department of Health and Human Services through contracts HHSN268201600018C,HHSN268201600001C, HHSN268201600002C, HHSN268201600003C, and HHSN268201600004C.
Analysis Commons	The Analysis Commons was funded by R01HL131136.
Diabetes Genome Atlas (DGA)	Processed data files were downloaded from the DGA website.
Functional annotation: Jorge Ferrer Lab	J.F. was supported by Wellcome Trust (WT101033), European Research Council Advanced Grant (789055), Ministerio de Ciencia, Innovación y Universidades (RTI2018-095666-B-I00), Medical Research Council (MR/L02036X/1)
Brian E. Cade	K01-HL135405, American Thoracic Society Foundation Unrestricted Grant (Sleep)
Michael H. Cho	R01HL113264, R01HL137927, R01HL135142
Paul S. de Vries	Paul de Vries was supported by American Heart Association grant number 18CDA34110116.
Daniel DiCorpo	U01DK078616
Josée Dupuis	U01DK078616
Jose Florez	Dr. Florez is supported by NIH/NIDDK U01 DK105554 (J. Florez, PI), NIH/NIDDK U01 DK078616 (J. Meigs, PI) and NIH/NIDDK K24 DK110550 (J. Florez, PI).
Natalie R. Hasbani	Natalie Hasbani was supported by American Heart Association grant number 18CDA34110116.
Jiang He	U01HL072507, R01HL087263, and R01HL090682
Bertha Hidalgo	K01 HL130609 01
Heather M Highland	Dr Highland was funded by NHLBI training grant T32 HL007055, T32 HL129982-03, ADA Grant #1-19-PDF-045, R01HL142825, R56HG010297, R01HG010297, U01HG007416, U01HG004803, R56HG010297, R01HG010297, U01HG007416, and U01HG004803.
Samantha Lent	SL was supported by NIH/NIDDK (U01DK078616) and NIGMS (grant T32GM074905)
Aaron Leong	Dr. Leong AL is supported by Grant 2020096 from the Doris Duke Charitable Foundation
Ching-Ti Liu	U01DK078616
Simin Liu	American Heart Association
Alisa K. Manning	NIH K01 DK107836
Mark I. McCarthy	NIDDK. U01-DK105535; Wellcome: 090532, 098381, 106130, 203141, 212259; MMcC was a Wellcome Investigator
Stephen McGarvey	R01 HL093093
James B Meigs	U01DK078616, NIDDK T2D AMP Opportunity Pool OP6
Sridharan Raghavan	Dr. Raghavan was supported by the Boettcher Foundation's Webb-Waring Biomedical Research Awards program and by US Department of Veterans Affairs grant IK2-CX001907-01.
Susan Redline	R35-HL135818, R01-HL113338
Chloé Sarnowski	U01DK078616
Robert Sladek	Dr. Sladek was supported by NIH/NIDDK U01 DK078616 (J. Meigs, PI).
Heming Wang	Sleep Research Society Foundation Career Development Award 018-JP-18, R35-HL135818, R01-HL113338
Lu Chen Wang	Dr. Weng is supported by the American Heart Association (18SFRN34110082).
Daniel E. Weeks	R01 HL093093, R01 HL1333040
Jennifer Wessel	Dr. Wessel is supported by American Heart Association 15SDG22210003, and Indiana University Grand Challenge Precision Health Initiative-Diabetes.
Peitao Wu	U01DK078616
Huichun Xu	Dr. Huichun Xu was supported by the AHA grant (19CDA34760258).
