## Supplementary material for "Rare Non-coding Variation Identified by Large Scale Whole Genome Sequencing Reveals Unexplained Heritability of Type 2 Diabetes": Parent Study Ethics Statements

### Sheet: parentstudy_ethics
Parent Study short name	Parent Study Long Name	TOPMed Accession #	Ethics statement
Amish	Genetics of Cardiometabolic Health in the Amish	phs000956	All study protocols were approved by the institutional review board at the University of Maryland Baltimore. Informed consent was obtained from each study participant.
ARIC	Atherosclerosis Risk in Communities Study VTE cohort	phs001211	All subjects provided informed consent and the study was approved by the Institutional Review Board (IRB) of the Johns Hopkins University School of Medicine.
CCAF	Cleveland Clinic Atrial Fibrillation Study	phs001189	Institutional Review Boards or Ethics Committees approved each contributing site. All participants provided written informed consent for participation in the cohorts, particularly allowing the analysis of DNA for genetic studies.
CFS	Cleveland Family Study - WGS Collaboration	phs000954	Cleveland Family Study was approved by the Institutional Review Board (IRB) of Case Western Reserve University and Mass General Brigham (formerly Partners HealthCare). Written informed consent was obtained from all participants.
CHS	Cardiovascular Health Study	phs001368	All CHS participants provided informed consent, and the study was approved by the Institutional Review Board [or ethics review committee] of University Washington.
COPDGene	Genetic Epidemiology of COPD Study	phs000951	All COPDGene participants provided written informed consent, and the study was approved by the Institutional Review Boards of the participating clinical centers.
DHS	Diabetes Heart Study	phs001412	Written informed consent was obtained from all participants and all study protocols were approved by the Wake Forest School of Medicine institutional review board.
FHS	Framingham Heart Study	phs000974	The Framingham Heart Study was approved by the Institutional Review Board of the Boston University Medical Center. All study participants provided written informed consent.
GeneSTAR	Genetic Studies of Atherosclerosis Risk	phs001218	All participants provided written informed consent and the study was approved by the Johns Hopkins Medicine Institutional Review Board.
GENOA	Genetic Epidemiology Network of Arteriopathy	phs001345	Written informed consent was obtained from all subjects and approval was granted by participating institutional reviewboards (University of Michigan, University of Mississippi Medical Center, and Mayo Clinic).
GenSalt	Genetic Epidemiology Network of Salt Sensitivity	phs001217	All subjects provided informed consent and the GenSalt study was approved by the Institutional Review Board (IRB) of all participating institutes in the US and China.
GOLDN	Genetics of Lipid Lowering Drugs and Diet Network	phs001359	All GOLDN participants provided informed consent, and the study was approved by the Institutional Review Board of the University of Kentucky.
HVH	Heart and Vascular Health Study	phs000993	Study approval was granted by the human subjects committee at Group Health, and written informed consent was provided by all study participants.
HyperGEN	Hypertension Genetic Epidemiology Network	phs001293	All HyperGEN participants provided informed consent, and the study was approved by the Institutional Review Board of the University of Kentucky.
JHS	Jackson Heart Study	phs000964	The JHS study was approved by Jackson State University, Tougaloo College, and the University of Mississippi Medical Center IRBs, and all participants provided written informed consent.
MESA	Multi-Ethnic Study of Atherosclerosis	phs001416	All MESA participants provided written informed consent, and the study was approved by the Institutional Review Boards at The Lundquist Institute (formerly Los Angeles BioMedical Research Institute) at Harbor-UCLA Medical Center, University of Washington, Wake Forest School of Medicine, Northwestern University, University of Minnesota, Columbia University, and Johns Hopkins University.
MGH_AF	Massachusetts General Hospital Atrial Fibrillation Study	phs001062	Institutional Review Boards or Ethics Committees approved each contributing site. All participants provided written informed consent for participation in the cohorts, particularly allowing the analysis of DNA for genetic studies.
Partners	Partners Healthcare Biorepository	phs001024	Study approval was granted by the Partners Human Research Committee and all study participants provided informed consent.
SAFS	Whole Genome Sequencing to Identify Causal Genetic Variants Influencing CVD Risk - San Antonio Family Studies	phs001215	All SAFS participants provided informed consent, and the study was approved by Institutional Review Board at the University of Texas Rio Grande Valley.
Samoan	Samoan Adiposity Study	phs000972	All Samoan study participants provided written informed consent, and the study was approved by the Institutional Review Board at Brown University, and the Health Research Committee of the Samoa Ministry of Health.
VAFAR	Vanderbilt Atrial Fibrillation Ablation Registry	phs000997	Institutional Review Boards or Ethics Committees approved each contributing site. All participants provided written informed consent for participation in the cohorts, particularly allowing the analysis of DNA for genetic studies.
VU_AF	Vanderbilt Genetic Basis of Atrial Fibrillation	phs001032	Institutional Review Boards or Ethics Committees approved each contributing site. All participants provided written informed consent for participation in the cohorts, particularly allowing the analysis of DNA for genetic studies.
WHI	Women's Health Initiative	phs001237	All WHI participants provided informed consent and the study was approved by the Institutional Review Board (IRB) of the Fred Hutchinson Cancer Research Center.
